# Association of coffee consumption in metabolic syndrome: a cross-sectional and Mendelian randomization study in UK Biobank

**DOI:** 10.1101/2023.08.11.23293897

**Authors:** Tommy Hon Ting Wong, Shan Luo, Shiu Lun Au Yeung, Jimmy Chun Yu Louie

**Author notes:** Corresponding author: Dr. Jimmy Chun Yu Louie Address: Department of Nursing and Allied Health, School of Health Sciences, Swinburne University of Technology, Melbourne, Australia.

## Abstract

**Objective:** To investigate the associations between coffee consumption and metabolic syndrome and its component conditions, as well as the effect of using milk, sugar, and artificial sweetener on these associations.

**Research Design and Methods:** The cross-sectional analysis included 351,805 participants from the UK Biobank. Coffee consumption data was obtained using food frequency questionnaire and 24-hour recall and metabolic syndrome was ascertained based on blood biochemistry results and self-reported medication use. Odds ratios were calculated using multivariable logistic regression adjusted for lifestyle and socioeconomic factors, with verification using two-sample Mendelian randomization.

**Results:** Coffee consumption up to 2 cups per day was inversely associated with metabolic syndrome (1 cup/day, OR: 0.88, 95% CI: 0.85, 0.92; 2 cups/day, OR: 0.90, 95% CI: 0.86, 0.93) while associations at higher intakes were near null. Mendelian randomization did not support a causal association between coffee intake and metabolic syndrome. Both self-reported and genetically predicted high coffee consumption (4 cups per day or more) were associated with central obesity. The inverse association between coffee consumption and metabolic syndrome was more profound among drinkers of ground coffee than those of instant coffee. Results were similar when stratified by the use of milk and sugar, yet the use of artificial sweetener with coffee was positively associated with metabolic syndrome and all component conditions.

**Conclusions:** Coffee consumption likely increase the risk of central obesity but unlikely impact risk of metabolic syndrome. The possible health effect of using artificial sweetener with coffee warrant investigations in future studies.
