## Supplemental tables 1-9 for "Association of coffee consumption in metabolic syndrome: a cross-sectional and Mendelian randomization study in UK Biobank"

### Sheet: ST1
Supplemental table 1 - definition of metabolic syndrome and its component conditions. HDL, high density lipoprotein
Conditions	Criteria
Metabolic syndrome	Meeting the criteria for 3 of the following conditions: high fasting glucose, high triglyceride, central obesity, high blood pressure, and Low HDL-cholesterol
High fasting glucose	Fasting blood glucose level higher than or equal to 100 mg/dL (5.56 mmol/L) or drug treatment of high fasting glucose
Central obesity	Waist circumference higher than 88 cm in females and 102 cm in males
High triglycerides	Triglyceride level higher than or equal to 150 mg/dL (1.7 mmol/L) or drug treatment of high triglycerides level
High blood pressure	Systolic blood pressure higher than or equal to 85 mmHg or diastolic pressure higher than or equal to 130 mmHg or drug treatment of hypertension
Low HDL-cholesterol	HDL-cholesterol lower than 40 mg/dL (1.0 mmol/L) in males or 50 mg/dL (1.3 mmol/L) in females or drug treatment of low HDL-C levels

### Sheet: ST2
Supplemental table 2 - list of medications classified as treatment for high fasting glucose. Codes of medication were extracted from UK Biobank
Code	Name
1140874646	glipizide
1140874650	glibenese 5mg tablet
1140874652	minodiab 2.5mg tablet
1140874658	gliquidone
1140874660	glurenorm 30mg tablet
1140874664	tolazamide
1140874666	tolanase 100mg tablet
1140874674	tolbutamide
1140874678	glyconon 500mg tablet
1140874680	rastinon 500mg tablet
1140874686	glucophage 500mg tablet
1140874690	orabet 500mg tablet
1140874706	chlorpropamide
1140874712	diabinese 100mg tablet
1140874716	glymese 250mg tablet
1140874718	glibenclamide
1140874724	daonil 5mg tablet
1140874726	semi-daonil 2.5mg tablet
1140874728	euglucon 2.5mg tablet
1140874732	malix 2.5mg tablet
1140874736	diabetamide 2.5mg tablet
1140874740	calabren 2.5mg tablet
1140874744	gliclazide
1140874746	diamicron 80mg tablet
1140884600	Metformin
1141171646	Pioglitazone
1141171652	actos 15mg tablet
1141177600	rosiglitazone
1141177606	avandia 4mg tablet
1141189090	rosiglitazone 1mg / metformin 500mg tablet
1141153254	troglitazone
1140857584	acetohexamide
1140857494	glibornuride
1141157284	glipizide product
1141152590	glimepiride
1141168660	repaglinide
1141173882	nateglinide
1140883066	insulin product
1140868902	acarbose

### Sheet: ST3
Supplemental table 3 - list of SNPs used in univariable MR.
Phenotype	SNP	Effect allele	Reference Allele	Sample size	beta	se	pval	phenotype	eaf
1	rs1260326	T	C	129417	-0.04	0.01	7.14e-08	cups/day	0.36
1	rs1481012	A	G	126019	0.06	0.01	8.93e-08	cups/day	0.89
1	rs6968554	A	G	124849	-0.1	0.01	5.23e-17	cups/day	0.35
1	rs7800944	T	C	116417	-0.05	0.01	2.29e-11	cups/day	0.72
1	rs17685	A	G	115465	0.07	0.01	4.26e-11	cups/day	0.3
1	rs6265	T	C	127828	-0.04	0.01	2.69e-06	cups/day	0.18
1	rs2472297	T	C	116272	0.14	0.01	2.47e-24	cups/day	0.26
1	rs9902453	A	G	126819	-0.03	0.01	2.44e-08	cups/day	0.53
2	rs6968554	A	G	67033	-0.2	0.03	7.41e-15	zero/low vs. high	0.35
2	rs17685	A	G	63066	0.08	0.01	1.13e-09	zero/low vs. high	0.27
2	rs2470893	T	C	62360	0.2	0.02	5.05e-19	zero/low vs. high	0.32
Phenotype 1 refers to coffee consumption in cups per day among coffee consumers only. Phenotype 2 refers to the liability to high coffee consumption (4 cups per day or more), compared with low coffee consumers (1 cup per day or less) or coffee abstainers. se, standard error. pval, p-value. eaf, effect allele frequency

### Sheet: ST4
Supplemental table 4 - full results of Mendelian randomization analysis regarding coffee consumption among coffee consumers only (phenotype 1).
			Inverse-variance weighted					MR-Egger						Weighted median
Outcome	Sample size	nsnp	OR	95% CI_lower bound	95% CI_upper bound	p-value	Cochran's Q p-value	OR	95% CI_lower bound	95% CI_upper bound	p-value	Intercept term	p-value of intercept term	OR	95% CI_lower bound	95% CI_upper bound	p-value
Metabolic syndrome	164235	8	1.14096	0.722921	1.80073	0.57112	6.41932e-12	2.23042	0.989355	5.02828	0.101253	-0.056301	0.114244	1.21809	0.96761	1.5334	0.0930227
High fasting glucose	35819	8	1.78726	0.93691	3.40941	0.0780302	2.15302e-05	1.08038	0.275496	4.23679	0.915319	0.0422884	0.440942	1.51313	1.04956	2.18143	0.0264746
High triglycerides	82129	8	0.941745	0.295971	2.99652	0.919045	9.37461e-22	5.08653	0.634773	40.7591	0.176418	-0.141854	0.11963	1.73386	1.14563	2.62414	0.00924074
Central obesity	401572	8	1.34512	1.09976	1.64522	0.00390846	5.65886e-06	1.33589	0.852473	2.09344	0.253258	0.000580252	0.973717	1.31434	1.1785	1.46584	9.0661e-07
High blood pressure	402040	8	0.973876	0.815383	1.16318	0.770217	0.00170322	1.22722	0.877693	1.71594	0.27638	-0.0194466	0.173279	0.965778	0.828977	1.12516	0.655002
Low HDL-cholesterol	359771	8	0.983344	0.674622	1.43334	0.930379	2.97826e-21	1.57317	0.763939	3.23961	0.264946	-0.0394912	0.195327	1.04896	0.887448	1.23986	0.575291

### Sheet: ST5
Supplemental table 5 - full results of Mendelian randomization analysis regarding zero/low vs. high coffee consumption (phenotype 2).
			Inverse-variance weighted					MR-Egger						Weighted median
Outcome	Sample size	nsnp	OR	95% CI_lower bound	95% CI_upper bound	p-value	Cochran's Q p-value	OR	95% CI_lower bound	95% CI_upper bound	p-value	Intercept term	p-value of intercept term	OR	95% CI_lower bound	95% CI_upper bound	p-value
Metabolic syndrome	164235	3	1.20338	0.970177	1.49264	0.0920822	0.00444028	1.13645	0.415419	3.10894	0.844576	0.0105777	0.925937	1.21883	1.04721	1.41858	0.0105949
High fasting glucose	35819	3	1.23663	0.999132	1.53058	0.0509358	0.264214	0.806619	0.435331	1.49457	0.618538	0.0790297	0.389892	1.20465	0.979946	1.48088	0.0771154
High triglycerides	82129	3	1.27439	0.856104	1.89705	0.232255	0.00686549	0.895593	0.155781	5.1488	0.92173	0.0653529	0.750121	1.2384	0.960396	1.59687	0.0992598
Central obesity	401572	3	1.17547	1.11231	1.24221	9.60798e-09	0.496891	1.05786	0.880641	1.27074	0.655357	0.0194772	0.447082	1.16614	1.08618	1.25198	2.22238e-05
High blood pressure	402040	3	1.00237	0.875877	1.14713	0.972547	0.00792941	1.00976	0.53429	1.90836	0.980965	-0.00135855	0.984911	0.997324	0.902695	1.10187	0.957983
Low HDL-cholesterol	359771	3	1.08472	0.857022	1.37291	0.498735	1.16963e-07	1.02479	0.341859	3.07204	0.972182	0.0104952	0.932506	1.08466	0.964239	1.22013	0.175893

### Sheet: ST6
Supplemental table 6 - list of SNPs used in multivariable MR for phenotype 1 (cups of coffee intake per day).
SNP	exposure	effect allele	other allele	beta	standard error	p value
rs11072518	cups of coffee per day	T	C	-0.0541	0.0079	7.585e-12
rs11634685	cups of coffee per day	A	C	0.0466	0.0082	1.392e-08
rs11863088	cups of coffee per day	A	G	0.2174	0.0329	3.777e-11
rs11940694	cups of coffee per day	A	G	0.0093	0.0079	0.241
rs1229978	cups of coffee per day	T	C	0.0011	0.0077	0.8891
rs12441907	cups of coffee per day	A	C	-0.0131	0.0096	0.1754
rs17685	cups of coffee per day	A	G	0.0687	0.0092	9.058e-14
rs17701498	cups of coffee per day	T	G	-0.0495	0.0077	1.485e-10
rs2040623	cups of coffee per day	A	C	0.0875	0.0094	1.462e-20
rs2186874	cups of coffee per day	T	C	-0.007	0.0078	0.3652
rs2472297	cups of coffee per day	T	C	0.146	0.0101	6.449e-47
rs3001723	cups of coffee per day	A	G	0.0025	0.0083	0.7618
rs351237	cups of coffee per day	A	G	-0.0567	0.0088	1.195e-10
rs4410790	cups of coffee per day	T	C	-0.138	0.0086	1.476e-57
rs4699680	cups of coffee per day	A	G	-0.008	0.0184	0.6647
rs676388	cups of coffee per day	T	C	0.0112	0.0081	0.1685
rs7187575	cups of coffee per day	T	C	-0.0108	0.009	0.232
rs7800944	cups of coffee per day	T	C	-0.0517	0.009	7.82e-09
rs8040372	cups of coffee per day	A	G	-0.066	0.0082	7.572e-16
rs11072518	alcoholic drinks per week	T	C	-0.00598	0.00308	0.0523
rs11634685	alcoholic drinks per week	A	C	0.00612	0.0031	0.0483
rs11863088	alcoholic drinks per week	A	G	0.0101	0.00806	0.209
rs11940694	alcoholic drinks per week	A	G	-0.0229	0.00304	4.82e-14
rs1229978	alcoholic drinks per week	T	C	-0.0209	0.003	3.04e-12
rs12441907	alcoholic drinks per week	A	C	-0.00537	0.00376	0.153
rs17685	alcoholic drinks per week	A	G	-0.00177	0.0033	0.593
rs17701498	alcoholic drinks per week	T	G	-0.00592	0.00299	0.0474
rs2040623	alcoholic drinks per week	A	C	0.00672	0.00365	0.0657
rs2186874	alcoholic drinks per week	T	C	-0.00262	0.00302	0.386
rs2472297	alcoholic drinks per week	T	C	0.00882	0.00339	0.00937
rs3001723	alcoholic drinks per week	A	G	0.00115	0.0033	0.728
rs351237	alcoholic drinks per week	A	G	1.69e-05	0.00305	0.996
rs4410790	alcoholic drinks per week	T	C	-0.00449	0.00307	0.144
rs4699680	alcoholic drinks per week	A	G	0.0421	0.0075	1.97e-08
rs676388	alcoholic drinks per week	T	C	-0.0178	0.00297	2.31e-09
rs7187575	alcoholic drinks per week	T	C	0.0188	0.00322	5.23e-09
rs7800944	alcoholic drinks per week	T	C	-0.00684	0.0033	0.0383
rs8040372	alcoholic drinks per week	A	G	-0.00413	0.00304	0.174
rs11072518	smoke initiation	T	C	0.00179	0.00585	0.759
rs11634685	smoke initiation	A	C	0.00429	0.00592	0.468
rs11863088	smoke initiation	A	G	-0.00279	0.016	0.861
rs11940694	smoke initiation	A	G	0.00657	0.00581	0.259
rs1229978	smoke initiation	T	C	-0.000988	0.0057	0.862
rs12441907	smoke initiation	A	C	-0.0457	0.00716	1.9e-10
rs17685	smoke initiation	A	G	-0.00518	0.00629	0.41
rs17701498	smoke initiation	T	G	-0.00469	0.0057	0.411
rs2040623	smoke initiation	A	C	0.0053	0.00698	0.448
rs2186874	smoke initiation	T	C	-0.042	0.00576	2.99e-13
rs2472297	smoke initiation	T	C	0.00701	0.00648	0.279
rs3001723	smoke initiation	A	G	0.0382	0.00626	1.07e-09
rs351237	smoke initiation	A	G	0.00285	0.00579	0.622
rs4410790	smoke initiation	T	C	0.00137	0.00586	0.816
rs4699680	smoke initiation	A	G	-0.0135	0.0146	0.356
rs676388	smoke initiation	T	C	-0.00293	0.00567	0.605
rs7187575	smoke initiation	T	C	0.0141	0.00606	0.0199
rs7800944	smoke initiation	T	C	-0.00209	0.00627	0.739
rs8040372	smoke initiation	A	G	0.00594	0.00577	0.304

### Sheet: ST7
Supplemental table 7 - list of SNPs used in multivariable MR for phenotype 2 (no/low coffee itnake vs. high intake).
SNP	exposure	effect allele	other allele	beta	standard error	p value
rs11940694	no/low coffee itnake vs. high intake	A	G	-0.0019	0.0171	0.9101
rs1229978	no/low coffee itnake vs. high intake	T	C	-0.0003	0.0163	0.9848
rs12441907	no/low coffee itnake vs. high intake	A	C	-0.0507	0.0209	0.01544
rs17685	no/low coffee itnake vs. high intake	A	G	0.1095	0.0187	4.407e-09
rs2186874	no/low coffee itnake vs. high intake	T	C	-0.0178	0.0166	0.2843
rs2470893	no/low coffee itnake vs. high intake	T	C	0.2085	0.0181	1.328e-30
rs3001723	no/low coffee itnake vs. high intake	A	G	0.0098	0.0178	0.5812
rs4699680	no/low coffee itnake vs. high intake	A	G	-0.0227	0.0397	0.5676
rs6265	no/low coffee itnake vs. high intake	T	C	-0.1154	0.0211	4.862e-08
rs676388	no/low coffee itnake vs. high intake	T	C	0.0405	0.0168	0.01579
rs6968554	no/low coffee itnake vs. high intake	A	G	-0.2303	0.0178	3.125e-38
rs7791070	no/low coffee itnake vs. high intake	T	C	0.1697	0.0207	2.085e-16
rs8040372	no/low coffee itnake vs. high intake	A	G	-0.1251	0.0173	5.138e-13
rs11940694	smoke initiation	A	G	0.00657	0.00581	0.259
rs1229978	smoke initiation	T	C	-0.000988	0.0057	0.862
rs12441907	smoke initiation	A	C	-0.0457	0.00716	1.9e-10
rs17685	smoke initiation	A	G	-0.00518	0.00629	0.41
rs2186874	smoke initiation	T	C	-0.042	0.00576	2.99e-13
rs2470893	smoke initiation	T	C	0.00741	0.00611	0.225
rs3001723	smoke initiation	A	G	0.0382	0.00626	1.07e-09
rs4699680	smoke initiation	A	G	-0.0135	0.0146	0.356
rs6265	smoke initiation	T	C	-0.0245	0.00737	0.00092
rs676388	smoke initiation	T	C	-0.00293	0.00567	0.605
rs6968554	smoke initiation	A	G	0.00159	0.00589	0.787
rs7791070	smoke initiation	T	C	-0.00229	0.0069	0.741
rs8040372	smoke initiation	A	G	0.00594	0.00577	0.304
rs11940694	alcoholic drinks per week	A	G	-0.0229	0.00304	4.82e-14
rs1229978	alcoholic drinks per week	T	C	-0.0209	0.003	3.04e-12
rs12441907	alcoholic drinks per week	A	C	-0.00537	0.00376	0.153
rs17685	alcoholic drinks per week	A	G	-0.00177	0.0033	0.593
rs2186874	alcoholic drinks per week	T	C	-0.00262	0.00302	0.386
rs2470893	alcoholic drinks per week	T	C	0.00761	0.00321	0.0176
rs3001723	alcoholic drinks per week	A	G	0.00115	0.0033	0.728
rs4699680	alcoholic drinks per week	A	G	0.0421	0.0075	1.97e-08
rs6265	alcoholic drinks per week	T	C	-0.0106	0.00386	0.00612
rs676388	alcoholic drinks per week	T	C	-0.0178	0.00297	2.31e-09
rs6968554	alcoholic drinks per week	A	G	-0.00439	0.00308	0.155
rs7791070	alcoholic drinks per week	T	C	0.00697	0.00361	0.0532
rs8040372	alcoholic drinks per week	A	G	-0.00413	0.00304	0.174

### Sheet: ST8
Supplemental table 8 - full results of multivariable Mendelian randomization analysis regarding coffee consumption among coffee consumers only (phenotype 1) after adjusting for alcohol consumption and liability to smoke initiation.
	Inverse-variance weighted						MR-Egger
Outcome	nsnp	OR	95% CI_lower bound	95% CI_upper bound	p-value	Cochran's Q p-value	OR	95% CI_lower bound	95% CI_upper bound	p-value	p-value of intercept term
Metabolic syndrome	19	1.11296	0.848079	1.46056	0.440278	3.37606e-13	1.85655	1.06011	3.25134	0.0304533	0.0456298
High fasting glucose	19	1.37955	1.10396	1.72394	0.00465794	0.560969	1.23523	0.748596	2.0382	0.408372	0.629158
High triglycerides	19	1.19102	0.782011	1.81394	0.415412	4.05522e-07	2.77956	1.18868	6.49962	0.0183356	0.0289484
Central obesity	19	1.28072	1.10608	1.48293	0.000940167	5.25888e-10	1.0758	0.776976	1.48954	0.659893	0.240843
High blood pressure	19	0.895562	0.720959	1.11245	0.318825	3.16596e-21	1.38952	0.897379	2.15156	0.140321	0.0278558
Low HDL-cholesterol	19	1.00681	0.817703	1.23965	0.949015	3.02785e-21	1.48586	0.966586	2.28411	0.0710665	0.0475959

### Sheet: ST9
Supplemental table 9 - full results of multivariable Mendelian randomization analysis regarding zero/low vs high coffee consumption (phenotype 2) after adjusting for alcohol consumption and liability to smoke initiation.
	Inverse-variance weighted						MR-Egger
Outcome	nsnp	OR	95% CI_lower bound	95% CI_upper bound	p-value	Cochran's Q p-value	OR	95% CI_lower bound	95% CI_upper bound	p-value	p-value of intercept term
Metabolic syndrome	13	1.12634	0.998959	1.26996	0.0520226	0.00205035	1.18028	0.984171	1.41548	0.0737977	0.492055
High fasting glucose	13	1.2147	1.05179	1.40284	0.00811537	0.715728	1.22497	0.990911	1.51433	0.0607142	0.915547
High triglycerides	13	1.16587	0.954653	1.42383	0.132349	0.0239441	1.36169	1.03119	1.79812	0.0295188	0.13613
Central obesity	13	1.15451	1.08607	1.22727	4.066e-06	0.0285215	1.07781	1.00245	1.15884	0.0427614	0.0113328
High blood pressure	13	0.978347	0.885385	1.08107	0.667399	4.14846e-06	1.04699	0.907633	1.20774	0.528632	0.205131
Low HDL-cholesterol	13	1.04594	0.934846	1.17024	0.433037	4.22773e-09	1.08254	0.911901	1.28511	0.364825	0.592308
